# Probabilistic Mapping and Automated Segmentation of Human Brainstem White Matter Bundles

**DOI:** 10.1101/2025.05.01.25326687

**Authors:** Mark D. Olchanyi, David R. Schreier, Jian Li, Chiara Maffei, Annabel Sorby-Adams, Hannah C. Kinney, Brian C. Healy, Holly J. Freeman, Jared Shless, Christophe Destrieux, Henry Tregidgo, Juan Eugenio Iglesias, Emery N. Brown, Brian L. Edlow

**Affiliations:** Neuroscience Statistics Research Laboratory, Massachusetts Institute of Technology, Cambridge, MA, USA; Center for Neurotechnology and Neurorecovery, Massachusetts General Hospital, Boston, MA, USA; Institute for Medical Engineering and Science, Massachusetts Institute of Technology, Cambridge, MA, USA; Department of Anesthesia, Critical Care and Pain Medicine, Massachusetts General Hospital and Harvard Medical School, Boston, MA, USA; Athinoula A. Martinos Center for Biomedical Imaging, Massachusetts General Hospital and Harvard Medical School, Charlestown, MA, USA; Department of Neurology, Massachusetts General Hospital, Boston, MA, USA; Department of Pathology, Boston Children’s Hospital and Harvard Medical School, Boston, MA, USA; T.H Chan School of Public Health, Harvard University, Boston, MA, USA; Hawkes Institute, University College London, London, UK; Computer Science and Artificial Intelligence Laboratory, Massachusetts Institute of Technology, Cambridge, MA, USA; Université de Tours, INSERM, Imaging Brain & Neuropsychiatry iBraiN U1253, 37032, Tours, France; CHRU de Tours, 2 Boulevard Tonnellé, Tours, France; The Picower Institute for Learning and Memory, Department of Brain and Cognitive Science, Massachusetts Institute of Technology, Cambridge, MA

**Keywords:** Diffusion MRI, Tractography, Brainstem, Machine Learning, Segmentation

## Abstract

Brainstem white matter bundles are essential conduits for neural signaling involved in modulation of vital functions ranging from homeostasis to human consciousness. Their architecture forms the anatomic basis for brainstem connectomics, subcortical mesoscale circuit models, and deep brain navigation tools. However, their small size and complex morphology compared to cerebral white matter structures makes mapping and segmentation challenging in neuroimaging. This results in a near absence of automated brainstem white matter tracing methods. We leverage diffusion MRI tractography to create BrainStem Bundle Tool (BSBT), which segments eight key white matter bundles in the rostral brainstem. BSBT performs automated segmentation on a custom probabilistic fiber map generated from tractography with a convolutional neural network architecture tailored for detection of small structures. We demonstrate BSBTs robustness across diffusion MRI acquisition protocols through validation on healthy subject *in vivo* scans and *ex vivo* scans of brain specimens with corresponding histology. Using BSBT, we reveal distinct brainstem white matter bundle alterations in Alzheimer’s disease, Parkinson’s disease, and acute traumatic brain injury cohorts through tract-based analysis and classification tasks. Finally, we provide proof-of-principle evidence supporting the prognostic utility of BSBT in a longitudinal analysis of coma recovery. BSBT creates opportunities to automatically map brainstem white matter in large imaging cohorts and investigate its role in a broad spectrum of neurological disorders.
