## Supporting Dataset Information for "Probabilistic Mapping and Automated Segmentation of Human Brainstem White Matter Bundles"

### Sheet: Sheet1
HCP																				EX VIVO VALIDATION†							ADNI3 CONTROLS VALIDATION						CLINICAL ANALYSIS
CNN TRAIN						ACCURACY/ABLATION ANALYSIS						TEST-RETEST								ACCURACY/ABLATION ANALYSIS							ACCURACY/ABLATION ANALYSIS						ADNI3 AD MCI						ADNI3 Controls						PPMI Controls
Subject ID	Sex	Age*	Group	Accept/reject subj.		Subject ID	Sex	Age*	Group	Accept/reject subj.		Subject ID	Sex	Age (1st scan)*	Group	Time (mo.) between test and retest scans**	Include/exclude subj. for analysis			Subject ID	Sex	Age (at death)	Group	Histology included	Include/exclude subj. for analysis		Subject ID	Sex	Age	Group	Include/exclude subj. for analysis		Subject ID	Sex	Age	Group	Include/exclude subj. for analysis		Subject ID	Sex	Age	Group	Include/exclude subj. for analysis		Subject ID	Sex	Age	Group	Include/exclude subj. for analysis
100307	F	26-30	TRAIN	include		101107	M	22-25	Dice/HD	include		103818	F	31-35	TRAIN	3	exclude			C1	M	81-85	Dice/HD	no	include		002_S_4213	F	76-80	Dice/HD	include		168_S_6938	M	76-80	AD	include		094_S_4649	M	71-75	CN	exclude		3104	M	71-75	Control	exclude
108828	M	31-35	TRAIN	include		103414	F	22-25	Dice/HD	include		105923	F	31-35	RETEST	5	include			C2	M	91-95	Dice/HD	no	include		002_S_4225	M	66-70	Dice/HD	include		168_S_6921	M	76-80	AD	include		068_S_4424	F	71-75	CN	include		3106	F	66-70	Control	include
118730	M	22-25	TRAIN	include		105115	M	31-35	Dice/HD	include		111312	F	31-35	RETEST	4	include			C4	M	91-95	Dice/HD	no	include		002_S_6009	M	66-70	Dice/HD	include		168_S_6843	F	66-70	AD	include		068_S_4340	F	71-75	CN	include		3109	M	51-55	Control	include
125525	F	31-35	TRAIN	include		110411	M	31-35	Dice/HD	include		114823	F	31-35	RETEST	5	include			EXC007	F	56-60	Dice/HD	yes	include		002_S_6030	F	61-65	Dice/HD	include		168_S_6827	M	66-70	AD	include		041_S_6801	F	61-65	CN	include		3112	F	61-65	Control	include
130316	F	26-30	TRAIN	include		208226	F	22-25	Dice/HD	include		115320	F	31-35	TRAIN	5	exclude			EXC012	F	61-65	Dice/HD	yes	include		002_S_6053	M	66-70	Dice/HD	include		168_S_6754	M	76-80	AD	include		041_S_6785	F	61-65	CN	include		3114	F	61-65	Control	include
103818	F	31-35	TRAIN	include		113619	F	31-35	Dice/HD	include		122317	M	31-35	TRAIN	4	exclude			EXC020	M	46-50	Dice/HD	no	include		003_S_6259	M	71-75	Dice/HD	include		168_S_6735	F	76-80	AD	include		041_S_6447	F	71-75	CN	include		3115	M	61-65	Control	include
115320	F	31-35	TRAIN	include		116524	M	26-30	Dice/HD	include		125525	F	31-35	TRAIN	3	exclude			EXC021	F	56-60	Dice/HD	no	include		003_S_6260	M	66-70	Dice/HD	include		168_S_6619	M	71-75	MCI	include		041_S_6401	M	76-80	CN	include		3151	M	56-60	Control	exclude
122620	M	26-30	TRAIN	include		124422	F	31-35	Dice/HD	include		130518	F	31-35	RETEST	2	include										003_S_6307	M	76-80	Dice/HD	include		168_S_6467	F	71-75	MCI	include		041_S_6314	M	71-75	CN	include		3157	F	61-65	Control	include
128632	F	31-35	TRAIN	include		131722	F	26-30	Dice/HD	include		135528	F	26-30	RETEST	8	include			†Note: further subject/specimen-specific information can be found in the supplementary materials file							012_S_4643	F	71-75	Dice/HD	include		168_S_6426	F	76-80	MCI	include		041_S_6292	M	76-80	CN	include		3160	M	76-80	Control	include
100408	M	31-35	TRAIN	include		133019	F	26-30	Dice/HD	include		137128	F	31-35	RETEST	5	include										016_S_4951	F	76-80	Dice/HD	include		153_S_6679	M	76-80	MCI	include		041_S_6226	F	66-70	CN	include		3161	M	41-45	Control	exclude
111716	F	31-35	TRAIN	include		133928	M	26-30	Dice/HD	include		139839	M	26-30	RETEST	3	include																137_S_6919	M	76-80	MCI	include		041_S_6159	M	76-80	CN	include		3165	F	56-60	Control	include
118932	M	26-30	TRAIN	include		135225	F	22-25	Dice/HD	include		143325	F	31-35	RETEST	3	include																137_S_6903	F	61-65	MCI	include		041_S_6136	M	61-65	CN	include		3169	M	56-60	Control	include
126325	F	26-30	TRAIN	include		136833	M	31-35	Dice/HD	include		144226	F	31-35	RETEST	4	include																137_S_6883	F	61-65	MCI	exclude		041_S_4427	M	76-80	CN	include		3171	M	61-65	Control	include
131217	F	26-30	TRAIN	include		140925	F	22-25	Dice/HD	include		146129	M	22-25	RETEST	3	include																137_S_6880	M	66-70	MCI	include		037_S_6046	M	76-80	CN	include		3172	M	66-70	Control	include
105014	F	26-30	TRAIN	include		144832	F	22-25	Dice/HD	include		149337	M	31-35	RETEST	4	include																137_S_6812	F	71-75	AD	include		037_S_4410	F	71-75	CN	include		3188	M	71-75	Control	include
117122	F	26-30	TRAIN	include								149741	M	26-30	RETEST	2	include																137_S_6685	M	71-75	MCI	include		037_S_4308	M	76-80	CN	include		3191	F	66-70	Control	include
123117	M	26-30	TRAIN	include								151526	M	26-30	RETEST	11	include																137_S_6659	F	76-80	MCI	include		036_S_6088	F	66-70	CN	include		3300	M	51-55	Control	include
129028	M	26-30	TRAIN	include								158035	F	26-30	RETEST	5	include																137_S_6654	M	71-75	MCI	include		035_S_6156	M	76-80	CN	include		3370	M	36-40	Control	include
101915	F	31-35	TRAIN	include								169343	F	31-35	RETEST	6	include																137_S_6576	F	71-75	MCI	include		033_S_7114	F	66-70	CN	include		3389	M	71-75	Control	include
113922	M	31-35	TRAIN	include								172332	F	26-30	RETEST	7	include																137_S_6557	M	76-80	MCI	include		033_S_7100	M	71-75	CN	include		3390	M	66-70	Control	include
120111	F	26-30	TRAIN	include								175439	F	31-35	RETEST	5	include																137_S_4631	M	76-80	LMCI	include		033_S_6969	M	66-70	CN	include		3554	M	71-75	Control	include
127630	F	22-25	TRAIN	include								177746	F	26-30	RETEST	3	include																068_S_4061	F	71-75	LMCI	include		033_S_6572	F	66-70	CN	include		3555	M	36-40	Control	include
106016	F	31-35	TRAIN	include								179548	F	26-30	RETEST	11	exclude																041_S_6731	F	66-70	MCI	include		033_S_6352	M	71-75	CN	include		3563	M	56-60	Control	include
118528	F	26-30	TRAIN	include								185442	M	22-25	RETEST	3	include																041_S_4510	F	71-75	LMCI	include		033_S_6298	F	66-70	CN	include		3569	F	36-40	Control	include
123925	F	26-30	TRAIN	include								187547	F	31-35	RETEST	11	include																037_S_6141	F	56-60	MCI	include		033_S_6266	F	66-70	CN	include		3570	M	71-75	Control	include
130013	M	26-30	TRAIN	include								192439	F	31-35	RETEST	3	include																037_S_6125	F	71-75	MCI	include		032_S_6717	M	71-75	CN	include		3571	M	46-50	Control	include
103111	M	26-30	TRAIN	include								194140	F	26-30	RETEST	7	include																037_S_6083	M	71-75	MCI	include		032_S_6709	F	66-70	CN	include		3572	F	56-60	Control	include
114419	M	31-35	TRAIN	include								195041	F	31-35	RETEST	5	include																037_S_4214	M	76-80	LMCI	include		032_S_6701	F	71-75	CN	include		3750	M	51-55	Control	exclude
122317	M	31-35	TRAIN	include								200109	F	31-35	RETEST	8	include																037_S_4030	F	71-75	LMCI	include		032_S_6699	M	66-70	CN	include		3756	M	61-65	Control	include
128127	F	26-30	TRAIN	include								200614	F	31-35	RETEST	4	include																036_S_6134	F	61-65	MCI	include		032_S_4277	F	76-80	CN	include		3759	F	51-55	Control	include
												204521	F	31-35	RETEST	5	include																033_S_7088	M	66-70	MCI	include		024_S_6184	F	71-75	CN	include		3765	F	66-70	Control	include
												250427	F	31-35	RETEST	2	include																033_S_6889	M	66-70	MCI	include		024_S_6005	F	66-70	CN	include		3767	F	51-55	Control	include
												287248	F	26-30	RETEST	5	include																033_S_6824	F	76-80	AD	exclude		024_S_4084	F	71-75	CN	include		3768	M	56-60	Control	include
												341834	M	26-30	RETEST	6	include																033_S_6705	M	71-75	AD	include		020_S_6566	M	71-75	CN	include		3769	M	71-75	Control	include
												433839	M	26-30	RETEST	2	include																033_S_6697	F	61-65	MCI	include		020_S_6513	F	66-70	CN	include		3779	M	56-60	Control	include
												562345	F	31-35	RETEST	2	include																033_S_6497	M	66-70	MCI	include		020_S_6504	M	66-70	CN	include		3803	F	66-70	Control	include
												599671	M	26-30	RETEST	5	include																032_S_6855	M	71-75	AD	include		020_S_6470	M	66-70	CN	include		3804	F	56-60	Control	include
												601127	M	22-25	RETEST	6	include																032_S_6804	M	66-70	MCI	include		020_S_6449	F	66-70	CN	include		3805	F	56-60	Control	include
												627549	F	31-35	RETEST	6	include																032_S_6728	F	71-75	MCI	include		020_S_6282	M	76-80	CN	include		3806	F	56-60	Control	include
												660951	F	26-30	RETEST	5	include																032_S_6700	F	66-70	MCI	include		020_S_6227	F	61-65	CN	include		3807	F	71-75	Control	include
												662551	M	26-30	RETEST	7	exclude																032_S_6600	F	71-75	AD	include		016_S_6971	M	71-75	CN	include		3809	F	51-55	Control	include
												783462	M	22-25	RETEST	3	include																032_S_6055	M	71-75	MCI	include		016_S_6943	M	71-75	CN	include		3811	M	66-70	Control	include
												859671	F	31-35	RETEST	5	include																016_S_7039	F	61-65	AD	include		016_S_6941	M	61-65	CN	include		3812	F	61-65	Control	include
												861456	F	31-35	RETEST	4	include																016_S_7014	F	61-65	MCI	include		016_S_6934	M	66-70	CN	include		3813	M	61-65	Control	include
												877168	F	31-35	RETEST	5	include																016_S_7002	M	61-65	MCI	include		016_S_6931	M	71-75	CN	include		3816	M	61-65	Control	include
												917255	M	31-35	RETEST	5	include																016_S_6949	F	66-70	MCI	include		016_S_6892	F	66-70	CN	include		3817	M	71-75	Control	include
																																	016_S_6939	M	71-75	MCI	exclude		016_S_6853	F	66-70	CN	include		3850	F	46-50	Control	exclude
*not provided due to de-identification policies. If needed, exact value can be obtained following signing of the restricted data usage agreement at https://www.humanconnectome.org/study/hcp-young-adult/document/wu-minn-hcp-consortium-restricted-data-use-terms												**Bins:																					016_S_6926	F	76-80	MCI	include		016_S_6802	F	61-65	CN	include		3851	F	51-55	Control	excude
												2 = 1-2 months			mean months	4.8																	016_S_6839	F	71-75	AD	include		016_S_6790	M	76-80	CN	exclude		3852	M	76-80	Control	exclude
												3 = 3 months			std months	2.13878																	016_S_6836	F	71-75	MCI	include		016_S_6381	M	71-75	CN	include		3853	M	46-50	Control	include
												4 = 4 months			# females	28																	016_S_6816	F	71-75	MCI	include		016_S_4952	F	71-75	CN	include		3854	M	31-35	Control	exclude
												5 = 5 months			# males	12																	016_S_6809	M	76-80	MCI	include		016_S_4951	F	76-80	CN	include		3855	F	46-50	Control	include
												6 = 6 months			# total	40																	016_S_6789	F	76-80	MCI	include		012_S_4643	F	71-75	CN	include		3857	F	41-45	Control	include
												7 = 7 months																					016_S_6771	M	66-70	MCI	include		011_S_7028	F	61-65	CN	include		4004	F	61-65	Control	include
												8 = 8-10 months			Note: Reported statistics above are for subset of cases included in analysis (i.e., "include")																		012_S_6760	M	71-75	MCI	exclude		011_S_6714	F	61-65	CN	include		4010	M	41-45	Control	include
												11= 11 months																					012_S_6503	M	76-80	MCI	include		011_S_6465	M	66-70	CN	include		4018	M	61-65	Control	include
																																	012_S_4094	F	66-70	LMCI	include		011_S_6418	M	66-70	CN	include		4032	M	66-70	Control	include
																																	011_S_6303	M	66-70	AD	include		011_S_4105	F	76-80	CN	include		4067	M	61-65	Control	include
																																	011_S_4827	M	76-80	AD	include		003_S_6996	F	61-65	CN	include		4085	M	66-70	Control	include
																																	003_S_6954	F	61-65	MCI	include		003_S_6959	M	61-65	CN	exclude		4139	M	81-85	Control	include
																																	003_S_6678	F	76-80	MCI	include		003_S_6924	F	56-60	CN	include
																																	003_S_6606	F	71-75	MCI	include		003_S_6915	F	61-65	CN	include
																																	003_S_6479	F	61-65	MCI	include		003_S_6490	F	61-65	CN	include
																																	003_S_6432	F	66-70	MCI	include		003_S_6307	M	76-80	CN	include
																																	003_S_6258	M	76-80	MCI	include		003_S_6260	M	66-70	CN	include
																																	003_S_0908	F	71-75	MCI	include		003_S_6259	M	71-75	CN	include
																																	002_S_4229	M	71-75	LMCI	include		003_S_6257	M	61-65	CN	exclude
																																	002_S_1155	M	66-70	MCI	include		003_S_6256	F	66-70	CN	include
																																	941_S_6068	M	76-80	MCI	exclude		003_S_6092	F	61-65	CN	include
																																	941_S_6017	M	76-80	MCI	include		003_S_6014	M	66-70	CN	include
																																	941_S_4187	M	66-70	LMCI	include		003_S_4900	F	66-70	CN	include
																																	168_S_6902	M	81-85	MCI	include		003_S_4872	F	76-80	CN	include
																																	168_S_6875	M	71-75	MCI	include		003_S_4644	F	71-75	CN	include
																																	168_S_6874	F	76-80	MCI	include		003_S_4441	F	76-80	CN	include
																																	168_S_6873	M	71-75	MCI	include		003_S_4288	F	76-80	CN	include
																																	168_S_6860	M	71-75	MCI	include		002_S_6404	M	66-70	CN	include
																																	168_S_6851	F	76-80	MCI	include		002_S_6103	F	66-70	CN	include
																																	168_S_6828	M	81-85	AD	include		002_S_6066	F	66-70	CN	include
																																	168_S_6821	F	71-75	MCI	include		002_S_6053	M	66-70	CN	include
																																	168_S_6817	M	66-70	MCI	include		002_S_6030	F	61-65	CN	include
																																	168_S_6815	M	66-70	MCI	include		002_S_6009	M	66-70	CN	include
																																	168_S_6634	F	76-80	MCI	include		002_S_4225	M	76-80	CN	include
																																	168_S_6591	F	76-80	MCI	include		035_S_0555	M	86-90	CN	exclude
																																	168_S_6541	F	81-85	MCI	include		035_S_0156	M	86-90	CN	exclude
																																	168_S_6142	F	86-90	AD	include		033_S_5198	F	71-75	CN	exclude
																																	137_S_6693	M	71-75	MCI	include		033_S_4179	M	86-90	CN	include
																																	094_S_6736	M	81-85	AD	include		033_S_1016	F	86-90	CN	include
																																	041_S_0679	M	71-75	MCI	include		032_S_6293	F	86-90	CN	include
																																	037_S_4302	M	81-85	LMCI	include		032_S_6279	M	86-90	CN	exclude
																																	036_S_6099	M	81-85	MCI	include		003_S_6644	M	86-90	CN	include
																																	036_S_4538	F	81-85	LMCI	include		003_S_4119	M	86-90	CN	include
																																	036_S_4430	M	86-90	LMCI	include		002_S_6456	M	86-90	CN	include
																																	035_S_4414	F	66-70	LMCI	include		002_S_0413	F	86-90	CN	exclude
																																	033_S_7066	F	76-80	AD	include		068_S_0473	M	81-85	CN	exclude
																																	033_S_6976	M	56-60	AD	include		068_S_0210	F	81-85	CN	include
																																	016_S_6904	M	66-70	MCI	include		068_S_0127	M	81-85	CN	include
																																	016_S_6708	M	56-60	AD	include		041_S_6354	F	71-75	CN	include
																																	016_S_5057	M	81-85	AD	include		041_S_6192	F	81-85	CN	include
																																	016_S_4902	F	81-85	LMCI	include		041_S_4200	F	76-80	CN	include
																																	012_S_6073	M	66-70	MCI	include		041_S_4037	M	81-85	CN	include
																																	011_S_6618	M	81-85	MCI	include		037_S_6144	F	61-65	CN	include
																																	003_S_6833	F	86-90	AD	include		037_S_6115	F	71-75	CN	include
																																	003_S_6268	M	66-70	MCI	include		037_S_6032	F	66-70	CN	include
																																	003_S_6264	M	51-55	AD	include		037_S_4028	F	66-70	CN	include
																																	003_S_4354	M	81-85	LMCI	include		035_S_4464	M	76-80	CN	include
																																	002_S_4654	F	81-85	LMCI	include		033_S_1098	F	81-85	CN	include
																																	941_S_6052	F	86-90	MCI	include		033_S_0734	M	81-85	CN	include
																																	168_S_6908	F	86-90	MCI	include		032_S_6294	M	81-85	CN	include
																																	168_S_6180	M	86-90	MCI	exclude		032_S_6211	M	81-85	CN	include
																																	037_S_0150	M	86-90	MCI	include		032_S_4429	M	81-85	CN	include
																																	033_S_7079	F	86-90	MCI	include		032_S_1169	F	81-85	CN	include
																																	016_S_6800	F	86-90	MCI	exclude		032_S_0677	M	81-85	CN	include
																																	003_S_1122	F	86-90	MCI	include		020_S_6185	M	81-85	CN	include
																																							016_S_6834	F	81-85	CN	include
																																							011_S_6367	F	81-85	CN	include
																																							011_S_4278	M	81-85	CN	include
																																							011_S_0021	F	81-85	CN	include
																																							003_S_6067	F	61-65	CN	include
																																							003_S_4350	M	81-85	CN	include
																																							002_S_6007	F	76-80	CN	include
																																							002_S_4213	F	81-85	CN	include
																																							002_S_1280	F	81-85	CN	include
																																							002_S_1261	F	81-85	CN	include
																																							941_S_6094	F	66-70	CN	include
																																							941_S_6080	F	76-80	CN	include
																																							941_S_6058	F	66-70	CN	include
																																							941_S_6054	F	76-80	CN	exclude
																																							941_S_6044	F	71-75	CN	exclude
																																							941_S_4365	M	86-90	CN	exclude
																																							941_S_4292	M	76-80	CN	include
																																							941_S_4100	F	81-85	CN	exclude
																																							168_S_6561	M	66-70	CN	include
																																							168_S_6492	F	66-70	CN	include
																																							168_S_6413	F	76-80	CN	exclude
																																							168_S_6371	M	66-70	CN	include
																																							168_S_6350	F	76-80	CN	include
																																							168_S_6321	M	71-75	CN	include
																																							168_S_6320	F	61-65	CN	exclude
